# Decision Curve Analysis Explained

**DOI:** 10.1101/2025.08.16.25333820

**Authors:** Javier Arredondo Montero

## Abstract

Decision Curve Analysis (DCA) has emerged as a valuable method for evaluating predictive models, yet its application in research—particularly pediatrics—remains limited. This article serves as a didactic tutorial, providing an applied introduction to DCA and clarifying key concepts that often generate confusion. The advantages of DCA over traditional metrics such as the area under the ROC curve (AUC) are highlighted through a simulated cohort of pediatric patients with suspected appendicitis. Three predictors were compared: a composite clinical score (Pediatric Appendicitis Score, PAS), leukocyte count, and serum sodium. While both PAS and leukocyte count achieved acceptable AUCs, the decision curves revealed substantially different net benefit profiles, demonstrating that a higher AUC does not necessarily translate into superior clinical utility. In contrast, serum sodium, with poor discrimination, consistently failed to provide meaningful benefit across thresholds. Common methodological pitfalls—including overfitting, calibration, and the limitations of dichotomous predictors—are also discussed. By contrasting a strong predictor, a moderate predictor, and a weak biomarker, this tutorial underscores the unique contribution of DCA as a practical framework for moving beyond statistical performance toward clinically meaningful decision support.
