## Supplementary File 1 for "Decision Curve Analysis Explained"

### Sheet: Sheet1
id	appendicitis	pas_score	leukocytes	sodium
45	0	5	12.1268	139.215
189	1	4	13.0945	139.354
42	0	2	9.48301	140.102
38	0	4	8.17874	133.71
172	0	5	5.30426	135.851
64	0	3	5.3687	143.058
61	0	6	3.72614	142.413
43	0	1	8.48142	133.166
15	0	0	7.47043	142.702
32	0	0	15.674	137.197
15	0	0	7.47043	134.955
57	0	5	9.2916	142.289
67	0	4	8.98731	142.97
91	0	7	5.75319	129.402
23	0	3	9.55307	142.811
197	1	6	10.0923	138.214
157	1	6	7.95345	140.606
60	0	4	3.64722	137.821
80	0	3	4.78133	143.579
195	0	1	11.8989	144.311
27	0	2	8.52566	140.599
25	0	3	7.20035	142.352
69	0	2	6.52892	147.727
84	0	4	7.53647	139.123
162	1	5	8.12011	135.558
196	0	3	7.69641	141.286
14	0	0	8.31035	142.004
185	0	5	8.80899	138.565
16	0	6	8.98706	138.433
73	0	5	9.48813	147.776
14	0	0	8.31035	138.177
42	0	2	9.48301	135.643
16	0	6	8.98706	128.493
194	1	8	15.1968	137.192
59	0	2	11.0682	144.307
7	0	8	9.73777	134.553
155	1	4	13.5489	135.119
124	0	5	11.349	137.884
20	0	3	7.00615	139.508
191	0	5	14.7661	136.9
179	1	9	14.597	138.849
112	0	7	5.41376	142.718
112	0	7	5.41376	137.233
30	0	5	4.82728	136.564
110	0	2	9.89738	135.248
65	0	2	3.5	143.773
100	0	4	9.50897	135.951
165	0	4	6.53069	141.768
152	0	2	8.90647	134.316
124	0	5	11.349	130.776
67	0	4	8.98731	137.045
41	0	2	8.14924	140.223
37	0	2	5.41439	143.614
57	0	5	9.2916	142.465
14	0	0	8.31035	140.573
40	0	4	6.56751	129.345
134	0	4	4.50894	141.212
23	0	3	9.55307	133.394
77	1	7	10.7566	139.615
183	1	8	10.0933	138.923
173	1	5	9.96439	134.849
187	1	6	9.18088	132.041
168	0	1	5.76877	137.927
43	0	1	8.48142	142.453
83	0	5	12.2133	138.731
65	0	2	3.5	138.46
20	0	3	7.00615	134.846
176	0	2	7.57084	141.47
22	0	4	8.06574	142.002
161	0	1	10.9132	136.151
198	1	7	10.7057	134.538
135	1	6	7.72692	134.572
69	0	2	6.52892	136.546
66	1	9	11.6016	146.716
22	0	4	8.06574	135.941
37	0	2	5.41439	136.383
171	1	6	10.5434	134.09
45	0	5	12.1268	138.096
32	0	0	15.674	142.44
65	0	2	3.5	142.536
59	0	2	11.0682	137.32
99	0	3	7.27828	140.544
156	0	3	9.71121	142.462
42	0	2	9.48301	144.333
149	0	7	10.8188	138.316
27	0	2	8.52566	139.425
118	0	2	8.92134	135.644
40	0	4	6.56751	142.513
33	0	1	7.90525	139.801
52	1	2	5.49475	139.805
101	0	3	5.37393	138.011
47	0	5	9.0567	138.951
84	0	4	7.53647	137.064
99	0	3	7.27828	136.546
164	1	8	9.22526	135.819
72	0	4	7.24737	139.813
15	0	0	7.47043	137.734
92	1	3	9.90441	137.27
98	0	6	11.2111	139.017
30	0	5	4.82728	142.774
94	1	9	10.0505	138.479
174	0	4	15.5685	140.942
166	1	4	10.8807	144.167
72	0	4	7.24737	142.403
193	1	4	8.49811	141.07
192	1	9	7.9612	135.318
64	0	3	5.3687	146.109
87	1	8	16.1248	138.846
85	0	4	9.14892	134.721
131	0	5	8.38035	138.64
127	1	8	12.5748	132.351
180	0	7	9.26687	136.656
126	0	1	6.72446	141.138
144	0	2	6.56682	143.08
16	0	6	8.98706	139.339
177	1	7	18.0646	138.081
37	0	2	5.41439	139.058
79	0	3	10.0957	137.657
47	0	5	9.0567	145.84
184	1	7	5.97497	137.056
59	0	2	11.0682	139.974
45	0	5	12.1268	132.377
188	1	7	10.3567	146.971
103	0	0	11.3702	132.899
158	1	5	14.2513	132.056
138	1	8	8.93818	137.898
178	0	2	5.00859	141.184
199	1	6	13.3759	133.966
22	0	4	8.06574	133.457
182	0	4	10.5118	134.174
27	0	2	8.52566	135.886
61	0	6	3.72614	141.352
69	0	2	6.52892	140.685
80	0	3	4.78133	135.394
98	0	6	11.2111	136.733
98	0	6	11.2111	141.044
33	0	1	7.90525	139.802
124	0	5	11.349	143.576
30	0	5	4.82728	136.292
85	0	4	9.14892	138.98
113	1	5	12.4518	138.896
144	0	2	6.56682	144.108
85	0	4	9.14892	143.612
117	1	7	8.85486	139.581
60	0	4	3.64722	143.414
126	0	1	6.72446	145.027
136	0	7	10.3588	145.341
83	0	5	12.2133	146.316
49	1	7	18.5801	137.875
106	0	6	8.34354	136.401
181	0	3	7.68138	144.705
20	0	3	7.00615	137.904
101	0	3	5.37393	132.564
106	0	6	8.34354	137.792
114	1	5	17.7366	139.569
61	0	6	3.72614	137.755
7	0	8	9.73777	142.655
58	0	3	9.0271	140.831
160	1	7	11.2539	136.752
67	0	4	8.98731	141.419
41	0	2	8.14924	139.661
79	0	3	10.0957	137.433
200	1	4	13.8797	132.69
7	0	8	9.73777	146.006
25	0	3	7.20035	135.984
131	0	5	8.38035	131.489
126	0	1	6.72446	142.949
73	0	5	9.48813	137.84
23	0	3	9.55307	144.351
83	0	5	12.2133	139.203
58	0	3	9.0271	139.561
125	0	3	8.31659	141.962
58	0	3	9.0271	140.086
100	0	4	9.50897	140.069
106	0	6	8.34354	143.941
47	0	5	9.0567	136.014
99	0	3	7.27828	141.841
131	0	5	8.38035	140.77
112	0	7	5.41376	133.218
101	0	3	5.37393	144.052
38	0	4	8.17874	142.696
60	0	4	3.64722	145.768
64	0	3	5.3687	137.888
91	0	7	5.75319	135.241
62	0	2	14.5207	151.891
140	1	7	10.3377	134.215
84	0	4	7.53647	136.463
118	0	2	8.92134	141.845
75	1	5	9.47932	138.456
43	0	1	8.48142	141.277
153	0	5	7.58473	134.334
72	0	4	7.24737	132.844
144	0	2	6.56682	137.442
186	1	7	8.10048	147.123
33	0	1	7.90525	139.5
100	0	4	9.50897	144.408
79	0	3	10.0957	138.582
38	0	4	8.17874	140.384
120	1	6	11.1871	132.528
118	0	2	8.92134	133.794
